# Exploring the Impact of Oral Health and Vaccination on Pneumonia-causing Bacteria: Insights from Predictive Modeling

**DOI:** 10.1101/2025.05.23.25328168

**Authors:** Ryann N. Whealy, Skylar Timm, Tara N. Furstenau, Alexander Roberts, Sara Maltinsky, Sydney Wells, Kylie Drake, Kayla Ramirez, Candice Bolduc, Ann Ross, Talima Pearson, Viacheslav Y. Fofanov

**Affiliations:** Pathogen and Microbiome Institute, Northern Arizona University, Flagstaff, Arizona, United States of America; School of Informatics, Computing, and Cyber Systems, Northern Arizona University, Flagstaff, Arizona, United States of America; Mobile Dentistry of Arizona, Mesa, Arizona, United States of America

## Abstract

Nursing home acquired pneumonia (NHAP) is a leading cause of mortality in long-term care facilities (LTCFs). The primary mechanism of infection in older individuals is macro-aspiration of opportunistic pathogens colonizing the oral and nasal cavities. Pneumococcal vaccination is the primary preventative measure, but oral hygiene is increasingly explored as a strategy for reducing oral colonization. While promising, oral health interventions have shown mixed results, likely due to variation in the way that different NHAP-associated pathogens respond to these interventions. To test this, we analyzed oral health survey responses, pneumococcal vaccination status, and longitudinal colonization to identify factors linked to carriage of each pathogen. We found that oral hygiene impacted carriage of bacteria which more frequently colonized the oral cavity (*Haemophilus influenzae* and *Streptococcus pneumoniae*), but had limited effect on bacteria that were more prevalent in the anterior nares (*Staphylococcus aureus* and *Pseudomonas aeruginosa*). Pneumococcal vaccination reduced oral colonization by both *S. pneumoniae* and *H. influenzae*, suggesting community level interactions. Our results suggest that oral hygiene interventions are likely to only be effective against pathogens that primarily colonize the oral cavity, underscoring the importance of identifying the primary reservoirs of NHAP-associated pathogens when developing effective intervention strategies.
