## Supplementary material for "Exploring the Impact of Oral Health and Vaccination on Pneumonia-causing Bacteria: Insights from Predictive Modeling": Anonymized data

### Sheet: Sheet 1
Subject	AgeRange	Sex	PneumococcalVaccine	HiPositivity	PaPositivity	SpPositivity	SaPositivity	flossing	routine.dentist	dentist.problem	oral.quality	dental.work
06c9f2	80-89	1	0	0.32	0	1	0.0769231	1	1	0	1	1
166d9a	90-99	1	1	0	0.0227273	0.0465116	0.159091	1	0	1	1	1
2940c6	80-89	0	0	0.162791	0	0.190476	0	1	1	0	1	1
2b2ba8	80-89	1	1	0.0952381	0.190476	0	0	0	1	1	0	0
2e7ca8	70-79	0	1	0	0	0	0	0.5	1	0	1	0
3336b7	70-79	1	1	0.05	0.027027	0	0.025	1	1	0	1	1
37094f	80-89	1	0	0.241379	0	0.892857	0	0	1	0	0	0
3ef22d	70-79	1	1	0.027027	0.0555556	0	0.342105	0	1	1	1	1
403ab1	80-89	1	0	0.108696	0	0.0222222	0.23913	1	1	0	1	1
410827	80-89	1	1	0	0	0	0	1	1	1	1	1
448c02	80-89	1	0	0.302326	0	0.883721	0.0714286	1	1	0	1	1
45e796	70-79	0	1	0.108108	0.0588235	0	0.097561	1	0	1	0	0
4b9d8f	90-99	1	1	0.181818	0	0.34375	0.0606061	1	1	0	1	1
4d632c	90-99	0	1	0.025641	0	0.921053	0.025	1	1	1	1	1
55a318	80-89	0	1	0	0.05	0.0212766	0.0416667	0	1	0	0	0
55a8bd	80-89	1	1	0	0.05	0	0.272727	1	1	1	1	0
5b3d49	90-99	1	1	0.0344828	0.0344828	0.965517	0.0344828	1	0	1	1	1
65719f	80-89	1	0	0.131579	0.0263158	0.945946	0	1	1	0	1	1
6f826e	80-89	1	1	0.272727	0	0	0	1	0	1	1	1
7100cb	80-89	1	0	0.804878	0	1	0	0.5	0	1	1	1
715d18	80-89	1	1	0	0	0	0.0909091	1	1	0	0	1
729bcb	80-89	0	1	0.317073	0.0243902	0.05	0.097561	0	1	1	1	1
7d6879	80-89	1	0	0.0232558	0	0.0238095	0.0222222	1	1	0	1	1
7db728	80-89	1	1	0.146341	0.512195	0.075	0.121951	1	1	1	1	1
7ff363	70-79	1	0	0.564103	0	0.552632	0.05	1	1	0	1	1
85b498	80-89	0	1	0.0714286	0.025641	0	0.883721	0	0	0	1	0
952c4e	70-79	1	1	0	0.0294118	0.941176	0.0277778	1	1	0	1	1
9f5832	70-79	1	1	0.025641	0	0.394737	0.125	1	1	0	1	1
a59a1a	80-89	1	1	0.102564	0.0555556	0.921053	0.025641	1	0	1	1	1
a977b7	70-79	0	1	0	0	0.0285714	0	0	0	0	1	0
b02f31	70-79	1	0	0.027027	0.0540541	0	0.179487	1	0	0	1	0
b0bfa0	90-99	1	0	0	0.0465116	0	0.386364	1	1	0	1	1
b7dec8	80-89	1	1	0.204545	0	0	0.0217391	1	0	1	1	1
bcd75e	70-79	1	1	0.428571	0	0.764706	0.0810811	1	1	0	0	0
c0877a	80-89	0	0	0	0.0555556	0	0.0526316	0	0	1	1	1
c1e6be	80-89	0	1	0.205128	0.131579	0.736842	0	0	0	0	0	0
c2cd80	80-89	1	0	0.0810811	0.0588235	0.027027	0.15	0	0	1	0	0
c60855	70-79	1	1	0	0	0	0.0454545	1	0	0	1	0
c6a491	80-89	1	1	0	0	0.864865	0.0512821	1	1	1	1	0
cf90c5	70-79	0	1	0.175	0.075	0.025641	0.317073	1	1	0	1	1
d6871a	80-89	1	1	0	0	0.1	0.142857	0	1	0	0	1
d89beb	80-89	0	0	0.242424	0	0.96875	0.0588235	0.5	0	1	1	0
e0ae91	70-79	1	1	0	0.25	0	0.2	0.5	1	1	1	1
ef9a08	70-79	0	1	0.111111	0	0.971429	0.394737	0	1	1	1	1
f2bad3	80-89	1	1	0.842105	0.0555556	0.888889	0	1	1	1	1	1
f664ee	80-89	0	1	0	0.0526316	0	0.0434783	1	0	1	1	1
fa8b6e	70-79	0	1	0.641026	0.0263158	0	0.0243902	1	1	1	1	0
fb8d31	80-89	1	0	0.0789474	0.0810811	0.027027	0	1	1	0	0	0
fdb6cf	80-89	1	1	0.03125	0.03125	0.875	0.0588235	0.5	1	1	1	1
ff60b4	80-89	0	1	0	0.0731707	0	0.142857	1	1	1	1	1
